# Identification of Intimate Partner Violence from Free Text Descriptions in Social Media

**DOI:** 10.1101/2021.12.15.21267694

**Authors:** Phan Trinh Ha, Rhea D’Silva, Ethan Chen, Mehmet Koyutürk, Günnur Karakurt

## Abstract

Intimate Partner Violence (IPV) is a significant public health problem that adversely affects the well-being of victims. IPV is often under-reported and non-physical forms of violence may not be recognized as IPV, even by victims. With the increasing popularity of social media and due to the anonymity provided by some of these platforms, people feel comfortable sharing descriptions of their relationship problems in social media. The content generated in these platforms can be useful in identifying IPV and characterizing the prevalence, causes, consequences, and correlates of IPV in broad populations. However, these descriptions are in the form of free text and no corpus of labeled data is available to perform large-scale computational and statistical analyses.

Here, we use data from established questionnaires that are used to collect self-report data on IPV to train machine learning models to predict IPV from free text. Using Universal Sentence Encoder (USE) along with multiple machine learning algorithms (Random Forest, SVM, Logistic Regression, Naïve Bayes), we develop DetectIPV, a tool for detecting IPV in free text. Using DetectIPV, we comprehensively characterize the predictability of different types of violence (Physical Abuse, Emotional Abuse, Sexual Abuse) from free text. Our results show that a general model that is trained using examples of all violence types can identify IPV from free text with area under the ROC curve (AUROC) 89%. We also train type-specific models and observe that Physical Abuse can be identified with greatest accuracy (AUROC 98%), while Sexual Abuse can be identified with high precision but relatively low recall. While our results indicate that the prediction of Emotional Abuse is the most challenging, DetectIPV can identify Emotional Abuse with AUROC above 80%. These results establish DetectIPV as a tool that can be used to reliably detect IPV in the context of various applications, ranging from flagging social media posts to detecting IPV in large text corpuses for research purposes. DetectIPV is available as a web service at https://ipvlab.case.edu/ipvdetect/.
