## Supplemental Table 2 for "Identification of Intimate Partner Violence from Free Text Descriptions in Social Media"

### Sheet: Supplementary_Table_2
Keywords	Rank (1-10)	Reviewer 1	Reviewer 2	Reviewer 3
Abuse		7	6	6
Accuse		3	5	4
Aggressive		4	5	4
Passive Agressive		4	5	4
Anger		4	5	4
Angry		4	5	4
Argument		2	5	3
assault		8	6	7
Beaten		9	6	8
Blame		4	6	3
Boundaries		2021-01-02	5	2
Broke up		3	3	2
Break up		3	3	2
Bruise		7	7	7
Left marks		7	7	7
called the police		8	7	7
Cheat		6	5	5
Cheating		6	5	5
Colder		3	4	3
Consent		2	7	5
Control		5	7	6
Controlling		5	7	6
Criticize		3	6	2021-02-03
Cruel		6	7	7
Cry		2	6	5
Crying		2	6	5
Demeaned		6	6	5
Depressed		7	4	6
depression		7	4	6
Desperate		7	6	5
Dislike		3	6	4
Dismissed		4	5	5
Disrespect		3	7	5
Distant		1	5	4
Divorce		7	6	4
Dread		4	6	7
Drink		7	8	8
Drunk		7	8	8
Alcoholic		7	8	8
Drugs		5?	8	8
emergency		5?	8	8
Emotionless		5	5	6
Enraged		6	8	7
Escalate		4	8	6
Fight		4	7	5
fighting		4	7	5
force		6	7	8
forcing		6	7	8
Frustrated		2	4	3
Furious		5	4	5
Gaslit		5	6	6
Gaslighting		5	6	6
Ghosted		2021-02-03	4	2
Ghosting		2021-02-03	4	2
Grill		5	6	6
Interrogate		5	6	6
Hate		6	6	7
Heated		3	5	3
help		1?	4	3
Hit		6	7	7
hospital		10	8	9
Hostile		6	8	7
Hostility		6	8	7
Hurt		6	7	6
Ignored		3	6	3
Insecure		3	5	3
isolating		5	5	4
isolate		5	5	4
Jealous		2	6	5
losing		4	6	7
lost control		4	6	7
Mad		3-5?	7	4
Manipulate		6	6	6
Marriage		1	3	2
Mental health		4	4	5
Nasty		4	6	5
Neglect		4	5	6
not caring		3	5	3
Possessive		3	6	7
Pressure		3	6	6
Problem		2	4	3
Psychologist		5	3	4
Punch		7	8	8
Punishment		7	8	8
Punish		7	8	8
push		5	8	6
Red flags		5	8	6
Repress		7?	3	5
Rude		2	5	3
Scared		5	8	7
Afraid		5	8	7
Screaming		4	8	5
Yelling		4	8	5
Shouting		4	8	5
Secret		4	4	3
Selfish		3	4	4
severe		7	7	8
Shady		4	4	3
Stress		2	4	3
Suffocated		9	5	7
Swear		4	8	5
Swearing		4	8	5
Take away		5?	4	3
Taking advantage of		4-6?	5	6
Therapy		5	4	4
Threaten		6	8	7
Threat		6	8	7
Throw		7-8?	8	8
Threw		7-8?	8	8
Toxic		6	8	7
Trapped		5?	8	6
Trauma		7	7	8
Uncomforable		4	6	6
discomfort		4	6	6
unwanted		4	6	5
Verbally		8	9	9
Physically abusive		8	9	9
Victim		4	6	7
violent		8	7	8
